# Towards a framework for the scale-up of rehabilitation for patients with non-communicable disease in low-resource settings

**DOI:** 10.1101/2022.08.03.22278360

**Authors:** Martin Heine, Wayne Derman, Susan Hanekom

**Affiliations:** Stellenbosch University, Faculty of Medicine and Health Sciences, Institute of Sport and Exercise Medicine, Department of Sport Science, Cape Town, South Africa; Julius Global Health, Julius Center for Health Sciences and Primary Care, University Medical Center Utrecht, Utrecht University, Utrecht, the Netherlands; Stellenbosch University, Faculty of Medicine and Health Sciences, Division of Physiotherapy, Cape Town, South Africa; IOC Research Centre, South Africa

## Abstract

**Objective:** To explore and synthesize critical factors for the scale-up of comprehensive rehabilitation care for people with non-communicable disease in low-resourced settings.

**Methods:** A core set of 81 articles were selected from two published scoping reviews. Using the principles of thematic analysis, the core set was analysed for factors that may directly or indirectly affect the feasibility or scale-up of rehabilitation. Categories and themes were formulated via an iterative team approach using the core set (n=81). Subsequently, we triangulated the thematic analysis against our findings from a feasibility study conducted in a low-resourced, urban, setting in South Africa. Next, a validation article set (n=63) was identified by updating the searches for the respective published reviews, and a purposeful sample of articles drawn from the validation set (n=13; 20%) was used to validate the factors identified in the primary analysis based on the principles of data saturation.

**Findings:** A total of 40 different themes (i.e., critical factors) were derived from 169 categories. Subsequently the identified factors could be packaged into nine system elements principal for the scale-up of rehabilitation for people with NCDs in terms of increasing population coverage, increasing comprehensiveness, and integration within existing health structures.

**Conclusion:** A multitude of factors which affect the feasibility and scale-up of rehabilitation for NCDs in low resource settings were identified. These factors are multi-dimensional and multi-directional. Researchers and policy makers should consider these factors and their interconnectedness when planning to address the rehabilitation needs through implementation and scale-up initiatives.
