## Supplemental File 2 for "Towards a framework for the scale-up of rehabilitation for patients with non-communicable disease in low-resource settings"

### Sheet: Sheet1
Phase	Author	Year	Country	Classification	Population	Intervention (brief)
Primary	Abdelhalem	2018	Egypt	LM	Coronary Artery Disease	Exercise-based Cardiac Rehabilitation
Primary	Ajiboye	2015	Nigeria	LM	Heart failure	Exercise training
Primary	Ali	2014	India	LM	COPD	Pulmonary Rehabilitation
Primary	Babu	2010	India	LM	Myocardial infarction	Cardiac Rehabilitation
Primary	Babu	2011	India	LM	Congesitve Heart Failure	Cardiac Rehabilitation
Primary	Basri	2017	Pakistan	LM	COPD	Chest physiotherapy
Primary	Bhattacharyya	2018	India	LM	COPD	Curriculum-based intensive single-session intervention with education, bronchial hygiene, and exercise training
Primary	Biswas	2017	India	LM	Cancer	Exercise training
Primary	Burner	2014	USA	HIC	Diabetes	Text message-based program designed to increase knowledge, self-efficacy, and subsequent disease management and glycemic control
Primary	Chakraborty	2007	India	LM	Coronary artery bypass grafting	Low-cost, home-based rehabilitation program
Primary	Wang	2012	Taiwan	HIC	Either Type II diabetes or hypertension	12-week weight loss program with life- style changes to modify behaviors related to nutrition and exercise
Primary	Chockalingam	2016	India	LM	Coronary Heart Disease	Multidisciplinary coronary heart disease prevention programme
Primary	Chung	2018	Peru	UM	Prehypertension or hypertension	Nurse-deliver program which consisted of personal counseling and education regarding healthy lifestyles and prevention.
Primary	Daabis	2017	Egypt	LM	COPD	Pulmonary Rehabilitation
Primary	Davis	2012	USA	HIC	Diabetes	Self-management intervention
Primary	Debussche	2018	Mali	LIC	Diabetes	Structured peer-led diabetes self- management and support
Primary	Dehdari	2009	Iran	UM	Coronary artery bypass grafting	Progressive muscular relaxation training
Primary	Dhameja	2013	India	LM	Hypertension	Yoga-based rehabilitation
Primary	Edla	2016	India	LM	Hypertension	Yoga-based rehabilitation
Primary	El Demerdash	2015	Egypt	LM	Ischemic Heart Disease	Cardiac Rehabilitation
Primary	El-Helow	2015	Egypt	LM	Stroke	Modified constraint-induced movement therapy
Primary	Elshazly	2018	Egypt	LM	Myocardial infarction	Exercise training
Primary	Embarak	2015	Egypt	LM	COPD	Pulmonary Rehabilitation
Primary	Eraballi	2018	India	LM	Coronary artery bypass grafting	Yoga Based Lifestyle Program
Primary	Essien	2017	Nigeria	LM	Diabetes	Intensive Patient Education
Primary	Evans-Hudnall	2014	USA	HIC	Stroke	Cognitive behavioral therapy-based STOP treatment
Primary	Flood	2017	Guatamala	LM	Diabetes	Self-management intervention
Primary	Ghanem	2010	Egypt	LM	COPD	Home-based pulmonary rehabilitation program
Primary	Ghashghaei	2012	Iran	UM	Coronary Heart Disease	Cardiac Rehabilitation
Primary	Gupta	2011	India	LM	Coronary Heart Disease	Healthy and happy lifestyle (HLS) program
Primary	Haddad	2014	Iraq	UM	Diabetes	Mobile Phone Text Messaging to Support Education and Management
Primary	Hassan	2016	Egypt	LM	Percutaneous coronary intervention	Cardiac Rehabilitation
Primary	Hassan	2016	Egypt	LM	COPD	Pulmonary Rehabilitation
Primary	Jayasheela	2017	India	LM	COPD	Pulmonary Rehabilitation
Primary	Jayasuriya	2015	Sri Lanka	LM	Diabetes	Diabetes Self-Management-Sri Lanka (DSM-SL) model
Primary	Johnson	2014	USA	HIC	Stroke	Robot-based upper limb rehabilitation
Primary	Jyotsna	2013	India	LM	Diabetes	Comprehensive yogic breathing program
Primary	Karimi	2017	India	LM	Diabetes	Supervised Structured Aerobic Exercise Training Program
Primary	Kitzman	2017	USA	HIC	Stroke	The Kentucky Care Coordination for Community Transitions (KC3T) program
Primary	Ko	2011	South Korea	HIC	Diabetes	Visiting Nurses’ Individually Tailored Education
Primary	Ku	2014	Phillipines	LM	Diabetes	First Line Diabetes Care (FiLDCare) self-management education and support project
Primary	Lee	2016	USA	HIC	Diabetes	Integrating Undergraduate Patient Partners into Diabetes self-management education
Primary	Lindley	2017	India	LM	Stroke	Family-led rehabilitation
Primary	Maharaj	2016	Nigeria	LM	Diabetes	Rebound Exercise Therapy
Primary	Masrul	2016	Pakistan	LM	Diabetes	Modified diet and exercise
Primary	Mayer-Davis	2004	USA	HIC	Diabetes	Weight Management Strategies
Primary	Mehani	2013	Egypt	LM	Dilated cardiomyopathy	Cardiac Rehabilitation
Primary	Mohammed	2018	Egypt	LM	Chronic Heart Failure	Cardiac Rehabilitation
Primary	Moncrieft	2016	USA	HIC	Diabetes	Multicomponent Life-Style Intervention
Primary	Muchiri	2015	South Africa	UM	Diabetes	Nutrition education programme
Primary	Muchiri	2016a	South Africa	UM	Diabetes	Nutrition education programme
Primary	Muchiri	2016b	South Africa	UM	Diabetes	Nutrition education programme
Primary	Najafi	2015	Iran	UM	Coronary artery bypass grafting	Hospital-Based Versus Hybrid Cardiac Rehabilitation Program
Primary	Nalini	2014	Iran	UM	Coronary artery bypass grafting	Outpatient Cardiac Rehabilitation
Primary	Naser	2008	Iran	UM	Coronary Heart Disease	Intensive multifactorial lifestyle modification program
Primary	Pande	2005	India	LM	COPD	Pulmonary Rehabilitation
Primary	Pandian	2015	India	LM	Stroke	Family-led rehabilitation
Primary	Puckree	2014	South Africa	UM	Stroke	Balance and Stability - Focused Exercise Program
Primary	Raghuram	2014	India	LM	Coronary artery bypass grafting	Yoga based cardiac rehabilitation
Primary	Ramirez	2017	USA	HIC	Diabetes	Phone Messaging to Prompt Physical Activity and Social Support
Primary	Ranjita	2016	India	LM	COPD	Yoga-based pulmonary rehabilitation
Primary	Rifaat	2014	Egypt	LM	Idiopathic pulmonary fibrosis	Pulmonary Rehabilitation
Primary	Sadeghi	2012	Iran	UM	Coronary Artery Disease	Cardiac Rehabilitation
Primary	Sarfo	2018	Ghana	LM	Stroke	Tele-Rehab Intervention
Primary	Shah	2015	USA	HIC	Diabetes	Home-Based Educational Intervention
Primary	Shakil-ur-Rehman	2017	Pakistan	LM	Diabetes	Supervised structured aerobic exercise training program
Primary	Sindhwani	2011	India	LM	COPD	Home-based pulmonary rehabilitation program
Primary	Singh	2003	India	LM	COPD	Pulmonary Rehabilitation
Primary	Spencer	2018	USA	HIC	Diabetes	Community Health Worker and Peer Leader Diabetes Self-Management
Primary	Suseelal	2016	India	LM	Diabetes	Home Based Aerobic Training, Muscle Strengthening and Stretching Exercise on Self Management
Primary	Toufan	2009	Iran	UM	Coronary Artery Disease	Cardiac Rehabilitation
Primary	Van Rooijen	2004	South Africa	UM	Diabetes	Exercise versus relaxation
Primary	Wang	2018	USA	HIC	Diabetes	Behavioral Lifestyle Intervention Enhanced With Multiple-Behavior Self-Monitoring Using Mobile and Connected Tools
Primary	Wattana	2007	Thailand	UM	Diabetes	Diabetes self-management program
Primary	Wayne	2015	Canada	HIC	Diabetes	Health Coaching
Primary	Wiyono	2006	Indonesia	LM	COPD	Pulmonary Rehabilitation
Primary	Yadav	2015	India	LM	Coronary Artery Disease	Yoga-based rehabilitation
Primary	Yadav	2016	India	LM	Stroke	Modified Constraint Induced Movement Therapy
Primary	Yogendra	2014	India	LM	Ischemic Heart Disease	Yoga Lifestyle
Primary	Zhang	2017	China	UM	Coronary Heart Disease	Community health service center-based cardiac rehabilitation
Primary	Zhou	2019	China	UM	Stroke	Caregiver-Delivered Stroke Rehabilitation
Included (not analysed)	Anastasaki	2019	Greece	HIC	COPD	Pulmonary Rehabilitation
Included (not analysed)	Servio	2019	Brazil	UM	Heart disease	Cardiac Rehabilitation
Included (not analysed)	Prabhakaran	2020	India	LM	Myocardial infarction	Cardiac Rehabilitation
Included (not analysed)	Satyamurpthy	2020	India	LM	Percutaneous coronary intervention	Cardiac Rehabilitation
Validation (purposeful)	Philip	2021	Uganda	LIC	Chronic Respiratory Disease	Music and Dance
Validation (purposeful)	Hughes	2019	Ethiopia	LIC	Stroke	Upper Extremity Stroke Rehabilitation
Validation (random)	Mahmood	2019	India	LM	Stroke	Motor rehabilitation
Included (not analysed)	Harzand	2020	USA	HIC	Peripheral Arterial Disease	Smartphone-enabled home-based exercise
Included (not analysed)	Podvorica	2021	Kosovo	LM	Heart disease	Nurese-led patient education
Included (not analysed)	Suryani	2021	Indonesia	LM	Diabetes	Foot-ankle flexibility and resistance exercise
Validation (random)	Odetunde	2020	Nigeria	LM	Stroke	Home-based telephysiotherapy
Included (not analysed)	Murad	2019	Pakistan	LM	Dilated cardiomyopathy	Cardiovascular conditioning exercise
Included (not analysed)	Scheffler	2020	South Africa	UM	Stroke	Rehabiltation services
Included (not analysed)	Alves da Cruz	2021	Brazil	UM	Cardiovascular disease	Virtual-reality based Cardiovascular Rehabilitation
Included (not analysed)	Ain	2021	Pakistan	LM	Stroke	Xbox Kinect training
Included (not analysed)	Solanki	2020	India	LM	Stroke	Adaptive Treadmill-assisted Virtual-Reality-based Gait Rehabilitation
Validation (random)	Ahmad	2021	India	LM	Diabetes (peripheral neuropathy)	Sensimotor training
Included (not analysed)	Orooj	2020	India	LM	COPD	Pulmonary Rehabilitation
Included (not analysed)	Rangel-Cubillos	2022	Colombia	UM	Heart disease	Cardiac Rehabilitation
Included (not analysed)	Ngeno	2022	Kenya	LM	Heart failure	Cardiac Rehabilitation
Included (not analysed)	Borges	2022	Brazil	UM	Cardiovascular disease	Cardiac Rehabilitation
Validation (purposeful)	Mutagwanya	2022	Uganda	LIC	Diabetes	Diabetes nutrition education
Included (not analysed)	Christa	2019	India	LM	Myocardial infarction	Yoga-based Cardiac Rehabilitation
Included (not analysed)	Uddin	2019	Bangladesh	LM	Coronary artery bypass grafting	Home-based Cardiac Rehabilitation
Included (not analysed)	El Missiri	2020	Egypt	LM	Coronary Artery Disease	6 or 12 week Cardiac Rehabilitation
Included (not analysed)	Abdullahi	2021	Nigeria	LM	Stroke	Lower-Limb Contraint-Induced Movement Therapy
Included (not analysed)	Mahmood	2019	India	LM	Stroke	Home-based Exercise
Included (not analysed)	Ain	2021	China	LM	Stroke	Progressive resistance training
Included (not analysed)	Natta	2021	Benin	LM	Stroke	Self-rehabilitation program
Included (not analysed)	Widayanti	2021	Indonesia	LM	Diabetes	Education and Physical Activity sessions
Validation (random)	El Missiri	2020	Egypt	LM	Ischemic Heart Disease	Cardiac Rehabilitation
Included (not analysed)	Mohamed	2021	Egypt	LM	Diabetes	Community Pharmacy-Based Intervention
Included (not analysed)	El Missiri	2021	Egypt	LM	Coronary Artery Disease	Cardiac Rehabilitation
Included (not analysed)	Singh	2019	India	LM	Stroke	Robotic exoskeleton / Post-stroke neuro-rehabilitation
Included (not analysed)	Arjunan	2021	India	LM	Heart failure	Nurese-led cardiac rehabilitation
Included (not analysed)	Kumar	2020	India	LM	Stroke	Erigo tilt-table exercise / conventional physiotherapy
Included (not analysed)	Steinman	2020	Cambodia	LM	Diabetes and Hypertension	Chronic Disease Self-Management / mobile health interventions
Included (not analysed)	Johnson	2021	India	LM	Diabetes and Depression	Diabetes self-management program
Included (not analysed)	Premkumar	2022	India	LM	Coronary intervention	Nurse-led Cardiac Rehabilitation
Included (not analysed)	Muhoma	2020	Kenya	LM	Diabetes	Diabetes education
Included (not analysed)	Whittemore	2019	Mexico	UM	Diabetes	Diabetes self-management program
Included (not analysed)	Dido	2021	Ukraine	LM	Stroke	Combined physocal therapy and ergotherapy
Included (not analysed)	Manzoor	2021	Pakistan	LM	Post-acute coronary syndrome	Mobile health augmented cardiac rehabilitation
Included (not analysed)	Zhang	2017	China	LM	Diabetes	Cognitive behavioral therapy
Included (not analysed)	Sharma	2020	India	LM	Myocardial infarction	Integrated Yoga Practice in Cardiac Rehabilitation Program
Included (not analysed)	Sutantri	2019	Indonesia	LM	Heart disease	Cardiac Rehabilitation
Included (not analysed)	Thuita-Wambugu	2020	Kenya	LM	Diabetes	Nutrition education programme
Included (not analysed)	Karthikbabu	2022	India	LM	Stroke	Core stability exercise
Included (not analysed)	Owolabi	2020	South Africa	UM	Diabetes	Mobile phone text messaging intervention
Validation (purposeful)	Hailu	2019	Ethiopia	LIC	Diabetes	Diabetes self-management education
Included (not analysed)	Samuel	2019	India	LM	Cancer (Head and Neck)	Exercise-based Rehabilitation
Included (not analysed)	Ahmad	2020	India	LM	Diabetes (peripheral neuropathy)	Sensimotor and gait training
Included (not analysed)	Daud	2021	Pakistan	LM	Diabetes (peripheral neuropathy)	Balance training
Included (not analysed)	Viswanathan	2021	India	LM	Diabetes	Yoga intervention
Included (not analysed)	Radhika	2020	India	LM	Diabetes (peripheral neuropathy)	Buerger-Allen Exercise
Included (not analysed)	Vinitha	2019	India	LM	Diabetes	Mobile phone text messaging intervention
Included (not analysed)	Rahul	2021	India	LM	Diabetes	Module-based training
Validation (purposeful)	Mphwanthe	2021	Malawi	LIC	Diabetes	Diabetes self-management program
Validation (purposeful)	Kamel	2020	Egypt	LM	Cancer (Pancreatic)	Resistance training
Validation (purposeful)	Mohamed	2021	Egypt	LM	Cancer (Breast)	Aqua Therapy Exercise
Included (not analysed)	Thanh	2021	Vietnam	LM	Diabetes	Group patient education
Validation (purposeful)	Dhawan	2019	India	LM	Cancer	Muscle strengthening and Balancing exercises
Validation (purposeful)	Basha	2022	Egypt	LM	Cancer (Breast)	Xbox Kinect training / resistance training
